# Assessment of *ATXN2* Repeat Expansion Length and Risk of ALS: A Meta-Analysis

**DOI:** 10.64898/2026.01.09.26343811

**Authors:** Allison A. Dilliott, Alfredo Iacoangeli, Project MinE ALS Sequencing Consortium, Ammar Al-Chalabi, Ahmad Al Khleifat, Sali M.K. Farhan

**Affiliations:** The Montreal Neurological Institute-Hospital, Montreal, QC, Canada; Department of Biostatistics and Health Informatics, King’s College London SE5 8AF, UK; Department of Basic and Clinical Neuroscience, Institute of Psychiatry, Psychology and Neuroscience, King’s College London, London SE5 8AF, UK; Perron Institute for Neurological and Translational Science, Ground RR Block QE II Medical Centre Ralph & Patricia Sarich Neuroscience Building, 8 Verdun St, Nedlands, WA 6009, Australia; NIHR Maudsley Biomedical Research Centre (BRC), South London and Maudsley NHS Foundation Trust, 16 De Crespigny Park, London SE5 8AF, UK; Department of Human Genetics, McGill University, Montreal, QC, Canada; Department of Neurology and Neurosurgery, McGill University, Montreal, QC, Canada

**Keywords:** amyotrophic lateral sclerosis (ALS), *ATXN2*, meta-analysis, repeat expansion, risk association

## Abstract

*ATXN2* expansions of ≥33 CAG-repeats are associated with spinocerebellar ataxia type 2, while “intermediate” length expansions have been associated with amyotrophic lateral sclerosis (ALS). Yet, no consensus is established regarding the lengths that define a true association with ALS risk, with recent studies debating between a lower limit of ≥29 or ≥31 repeats. Here, we assessed the risk of ALS imparted by various *ATXN2* repeat lengths to establish an accepted lower limit of repeats that impart risk of disease in the largest meta-analysis to-date.

We identified 19 studies with carrier counts of expansions ranging from 24 to ≥34 repeats in cohorts of individuals with ALS and controls that we meta-analysed with the *ATXN2* repeat lengths of the large-scale Project MinE ALS Consortium dataset (total individuals with ALS = 19202; total controls = 22177) and determined a lower limit of 30 repeats defining significant ALS risk. These findings were validated with a secondary assessment of the individuals with ALS captured within the meta-analysis using the gnomAD short tandem repeat dataset as a proxy control cohort. We also applied our defined *ATXN2* repeat risk threshold to explore relationships with ALS clinical outcomes. While we did not observe a significant relationship between *ATXN2* repeat lengths and age of ALS onset, we did identify a significant inverse correlation between *ATXN2* repeat lengths as a continuous metric and duration of disease and found that individuals with ALS carrying the risk variant allele of ≥30 repeats had significantly shorter times to diagnosis than those without the repeat expansion.

Our comprehensive analyses propose a lower-limit threshold of ≥30 *ATXN2* trinucleotide repeats in length defining true ALS risk. These findings are imperative for allowing improved accuracy in risk interpretation and guidance for patients and their families, particularly as clinical genetic testing efforts continue to expand and there becomes increased need for guiding targeted clinical trial inclusion criteria. Our results may also aid in future analyses assessing *ATXN2* pathogenic mechanisms and therapeutic strategies.
