## Supplemental Table 3 for "Assessment of *ATXN2* Repeat Expansion Length and Risk of ALS: A Meta-Analysis"

### Sheet: Sheet1
Analysis	ALS Carriers (n)	Control Carriers (n)	ALS Non-Carriers (n)	Control Non-Carriers (n)	RR	Lower CI	Upper CI	p-value	Year
24 Repeats (Studies = 19)
Elden et al., 2010 (ALS=915, Controls=980)	6	4	1824	9710	1.60656	0.454083	5.68404	0.462099	2010
Ross et al., 2011 (ALS=532, Controls=4877)	8	44	1056	2729	1.66678	0.786804	3.53094	0.182222	2011
Corrado et al., 2011 (ALS=232, Controls=395)	1	3	463	1099	0.567529	0.0592037	5.44035	0.623283	2011
Soraru et al., 2011 (ALS=247, Controls=256)	3	1	491	836	3.10931	0.324512	29.7919	0.32517	2011
Daoud et al., 2011 (ALS=556, Controls=471)	8	3	1104	1359	2.25899	0.600997	8.49098	0.227702	2011
Van Damme et al., 2011 (ALS=1845, Controls=2002)	20	36	3670	787	0.60283	0.349621	1.03942	0.0686235	2011
Lee et al., 2011 (ALS=1294, Controls=679)	3	6	2585	1956	0.262365	0.0657174	1.04744	0.0581754	2011
Gispert et al., 2012 (ALS=559, Controls=1369)	1	9	1117	511	0.272113	0.0345141	2.14537	0.216664	2012
Gellera et al., 2012 (ALS=658, Controls=551)	3	3	1313	939	0.837386	0.169348	4.14068	0.827719	2012
Lahut et al., 2012 (ALS=236, Controls=420)	3	4	469	3968	1.33475	0.299997	5.93854	0.704593	2012
Van Langenhove et al., 2012 (ALS=72, Controls=810)	2	1	142	1619	22.5	2.05253	246.647	0.0108154	2012
Conforti et al., 2012 (ALS=405, Controls=296)	3	0	807	592	5.11837	0.264871	98.9075	0.279826	2012
Lattante et al., 2014 (ALS=1144, Controls=682)	5	5	2283	1352	0.596154	0.172898	2.05555	0.412756	2014
Soong et al.., 2014 (ALS=130, Controls=500)	1	4	259	1799	0.961538	0.107925	8.56663	0.971962	2014
Lu et al., 2015 (ALS=394, Controls=900)	6	1	782	996	13.7056	1.65271	113.657	0.0152868	2015
Kim et al., 2018 (ALS=464, Controls=703)	0	0	928	1406	1.51453	0.0300763	76.2663	0.835542	2018
Tavares de Andrade., 2018 (ALS=459, Controls=468)	3	2	915	934	1.52941	0.256141	9.13207	0.641187	2018
Glass et al., 2022 (ALS=2181, Controls=2921)	19	22	4343	5820	1.15666	0.626847	2.13428	0.641463	2022
Project MinE (ALS=6620, Controls=2542)	49	20	11595	4762	1.00791	0.599829	1.69361	0.981452	2025
Meta-Analysis (Random Effects)	144	168	36146	43174	1.11841	0.80166	1.5603	0.510095	2026
25 Repeats (Studies = 17)
Elden et al., 2010 (ALS=915, Controls=980)	1	4	1829	9741	0.26776	0.0299542	2.39349	0.238376	2010
Ross et al., 2011 (ALS=532, Controls=4877)	2	13	1062	2737	1.41035	0.318688	6.2415	0.65048	2011
Daoud et al., 2011 (ALS=556, Controls=471)	1	2	1111	1100	0.423561	0.0384657	4.664	0.482756	2011
Van Damme et al., 2011 (ALS=1845, Controls=2002)	6	4	3684	839	1.62764	0.459668	5.76333	0.450168	2011
Lee et al., 2011 (ALS=1294, Controls=679)	1	2	2587	1363	0.262365	0.0238107	2.89094	0.274439	2011
Gispert et al., 2012 (ALS=559, Controls=1369)	1	1	1117	1956	2.44902	0.153309	39.1215	0.526378	2012
Gellera et al., 2012 (ALS=658, Controls=551)	1	2	1315	940	0.418693	0.0380147	4.61148	0.476928	2012
Lahut et al., 2012 (ALS=236, Controls=420)	0	1	472	4000	0.592671	0.0241904	14.5206	0.748559	2012
Van Langenhove et al., 2012 (ALS=72, Controls=810)	0	0	144	1620	11.1793	0.222628	561.371	0.226983	2012
Conforti et al., 2012 (ALS=405, Controls=296)	4	10	806	582	0.292346	0.0921335	0.927632	0.0368421	2012
Lattante et al., 2014 (ALS=1144, Controls=682)	1	1	2287	1356	0.596154	0.0373171	9.52377	0.714468	2014
Soong et al.., 2014 (ALS=130, Controls=500)	2	8	258	1790	0.961538	0.205416	4.5009	0.960278	2014
Lu et al., 2015 (ALS=394, Controls=900)	1	10	787	992	0.228426	0.0292902	1.78143	0.158836	2015
Kim et al., 2018 (ALS=464, Controls=703)	5	5	923	1401	1.51509	0.439831	5.21902	0.510285	2018
Tavares de Andrade., 2018 (ALS=459, Controls=468)	0	4	918	932	0.113287	0.0061077	2.10129	0.14384	2018
Glass et al., 2022 (ALS=2181, Controls=2921)	4	14	4358	5828	0.382655	0.126042	1.16172	0.0899936	2022
Project MinE (ALS=6620, Controls=2542)	11	2	11633	4780	2.25876	0.500838	10.1869	0.289032	2025
Meta-Analysis (Random Effects)	41	83	35291	41957	0.715438	0.444713	1.15097	0.167475	2026
26 Repeats (Studies = 19)
Elden et al., 2010 (ALS=915, Controls=980)	0	2	1830	9746	0.2142	0.0102899	4.45891	0.319819	2010
Ross et al., 2011 (ALS=532, Controls=4877)	1	8	1063	2738	1.14591	0.143456	9.15345	0.897777	2011
Soraru et al., 2011 (ALS=247, Controls=256)	1	0	493	1101	3.10909	0.126951	76.1431	0.486961	2011
Daoud et al., 2011 (ALS=556, Controls=471)	0	0	1112	840	0.84726	0.0168267	42.6613	0.933936	2011
Van Damme et al., 2011 (ALS=1845, Controls=2002)	0	0	3690	1363	1.08507	0.0215345	54.6742	0.967435	2011
Lee et al., 2011 (ALS=1294, Controls=679)	1	2	2587	1958	0.262365	0.0238107	2.89094	0.274439	2011
Gispert et al., 2012 (ALS=559, Controls=1369)	0	0	1118	512	2.44772	0.0485954	123.29	0.654406	2012
Gellera et al., 2012 (ALS=658, Controls=551)	0	1	1316	1011	0.27917	0.0113834	6.84646	0.434455	2012
Lahut et al., 2012 (ALS=236, Controls=420)	0	0	472	942	1.77801	0.0353349	89.4677	0.773449	2012
Van Langenhove et al., 2012 (ALS=72, Controls=810)	0	1	144	4004	3.72644	0.152483	91.068	0.419849	2012
Conforti et al., 2012 (ALS=405, Controls=296)	0	0	810	1619	0.731196	0.0145285	36.7999	0.875565	2012
Liu et al., 2013 (ALS=1067, Controls=506)	4	1	2130	592	1.89691	0.212281	16.9504	0.566666	2013
Lattante et al., 2014 (ALS=1144, Controls=682)	0	1	2288	1356	0.198777	0.00810286	4.87632	0.322394	2014
Soong et al.., 2014 (ALS=130, Controls=500)	0	3	260	1796	0.547893	0.0283881	10.5744	0.690341	2014
Lu et al., 2015 (ALS=394, Controls=900)	1	4	787	997	0.571066	0.063928	5.1013	0.616041	2015
Kim et al., 2018 (ALS=464, Controls=703)	3	5	925	1401	0.909052	0.217766	3.79478	0.895944	2018
Tavares de Andrade., 2018 (ALS=459, Controls=468)	1	0	917	936	3.05876	0.12476	74.9921	0.493398	2018
Glass et al., 2022 (ALS=2181, Controls=2921)	6	5	4356	5837	1.60715	0.490796	5.26276	0.433052	2022
Project MinE (ALS=6620, Controls=2542)	10	5	11634	4777	0.821367	0.28089	2.40181	0.719254	2025
Meta-Analysis (Random Effects)	28	38	37932	43526	0.959088	0.57908	1.58847	0.871094	2026
27 Repeats (Studies = 20)
Elden et al., 2010 (ALS=915, Controls=980)	22	11	1808	9598	2.14208	1.04165	4.40502	0.0383646	2010
Ross et al., 2011 (ALS=532, Controls=4877)	20	156	1044	2690	1.17529	0.741057	1.86398	0.492445	2011
Corrado et al., 2011 (ALS=232, Controls=395)	1	6	463	1088	0.283764	0.0342679	2.34979	0.242852	2011
Soraru et al., 2011 (ALS=247, Controls=256)	6	2	488	837	3.10931	0.630558	15.3322	0.163464	2011
Daoud et al., 2011 (ALS=556, Controls=471)	13	15	1099	1347	0.734173	0.351119	1.53512	0.411587	2011
Van Damme et al., 2011 (ALS=1845, Controls=2002)	84	136	3606	784	0.670206	0.512497	0.876446	0.00346175	2011
Lee et al., 2011 (ALS=1294, Controls=679)	26	13	2562	1949	1.04946	0.541043	2.03563	0.886437	2011
Gispert et al., 2012 (ALS=559, Controls=1369)	15	48	1103	510	0.765318	0.430395	1.36087	0.362414	2012
Gellera et al., 2012 (ALS=658, Controls=551)	10	14	1306	1010	0.598133	0.266734	1.34127	0.212262	2012
Lahut et al., 2012 (ALS=236, Controls=420)	1	3	471	927	0.59322	0.0618779	5.68717	0.650699	2012
Van Langenhove et al., 2012 (ALS=72, Controls=810)	3	20	141	3868	1.6875	0.507511	5.61102	0.393336	2012
Conforti et al., 2012 (ALS=405, Controls=296)	6	11	804	1600	0.398653	0.148267	1.07188	0.0683869	2012
Liu et al., 2013 (ALS=1067, Controls=506)	4	2	2130	581	0.948454	0.174003	5.16982	0.951225	2013
Lattante et al., 2014 (ALS=1144, Controls=682)	18	17	2270	1345	0.631222	0.32642	1.22064	0.171486	2014
Soong et al.., 2014 (ALS=130, Controls=500)	0	1	260	1799	1.27842	0.0522276	31.2928	0.880332	2014
Lu et al., 2015 (ALS=394, Controls=900)	0	1	788	999	0.760879	0.0310284	18.6583	0.86705	2015
Kim et al., 2018 (ALS=464, Controls=703)	1	3	927	1403	0.505029	0.0526108	4.84794	0.553841	2018
Tavares de Andrade., 2018 (ALS=459, Controls=468)	4	6	914	930	0.679739	0.192446	2.40091	0.548762	2018
Glass et al., 2022 (ALS=2181, Controls=2921)	61	70	4301	5772	1.1671	0.82983	1.64144	0.374534	2022
Project MinE (ALS=6620, Controls=2542)	143	71	11501	4711	0.827152	0.623552	1.09723	0.188055	2025
Meta-Analysis (Random Effects)	438	606	37986	43748	0.881386	0.729442	1.06498	0.190923	2026
28 Repeats (Studies = 20)
Elden et al., 2010 (ALS=915, Controls=980)	1	0	1829	9750	3.213	0.130965	78.8256	0.474667	2010
Ross et al., 2011 (ALS=532, Controls=4877)	1	4	1063	2737	2.29182	0.256382	20.4868	0.458026	2011
Corrado et al., 2011 (ALS=232, Controls=395)	0	1	464	1101	0.567025	0.0231452	13.8913	0.728101	2011
Soraru et al., 2011 (ALS=247, Controls=256)	0	1	494	839	0.345455	0.0141057	8.46034	0.514806	2011
Daoud et al., 2011 (ALS=556, Controls=471)	1	0	1111	1362	2.54178	0.103661	62.3245	0.567681	2011
Van Damme et al., 2011 (ALS=1845, Controls=2002)	0	4	3690	789	0.120564	0.00649299	2.23865	0.1558	2011
Lee et al., 2011 (ALS=1294, Controls=679)	1	3	2587	1960	0.17491	0.0182107	1.67997	0.130906	2011
Gispert et al., 2012 (ALS=559, Controls=1369)	0	1	1118	511	0.815907	0.0332611	20.0145	0.900825	2012
Gellera et al., 2012 (ALS=658, Controls=551)	0	1	1316	1008	0.27917	0.0113834	6.84646	0.434455	2012
Lahut et al., 2012 (ALS=236, Controls=420)	0	1	472	942	0.592671	0.0241904	14.5206	0.748559	2012
Van Langenhove et al., 2012 (ALS=72, Controls=810)	0	0	144	4000	11.1793	0.222628	561.371	0.226983	2012
Conforti et al., 2012 (ALS=405, Controls=296)	0	0	810	1620	0.731196	0.0145285	36.7999	0.875565	2012
Liu et al., 2013 (ALS=1067, Controls=506)	3	4	2131	592	0.35567	0.0797502	1.58622	0.175356	2013
Lattante et al., 2014 (ALS=1144, Controls=682)	1	2	2287	1355	0.298077	0.0270527	3.28432	0.322822	2014
Soong et al.., 2014 (ALS=130, Controls=500)	1	5	259	1798	0.769231	0.0902568	6.55592	0.810338	2014
Lu et al., 2015 (ALS=394, Controls=900)	2	2	786	995	2.28426	0.322334	16.1878	0.408351	2015
Kim et al., 2018 (ALS=464, Controls=703)	2	2	926	1404	1.51509	0.213787	10.7372	0.677524	2018
Tavares de Andrade., 2018 (ALS=459, Controls=468)	3	2	915	934	1.52941	0.256141	9.13207	0.641187	2018
Glass et al., 2022 (ALS=2181, Controls=2921)	4	8	4358	5834	0.669647	0.201773	2.22244	0.512347	2022
Project MinE (ALS=6620, Controls=2542)	13	2	11631	4780	2.66944	0.602615	11.825	0.196003	2025
Meta-Analysis (Random Effects)	33	43	38391	44311	0.878773	0.538054	1.43525	0.605641	2026
29 Repeats (Studies = 19)
Elden et al., 2010 (ALS=915, Controls=980)	2	1	1828	9728	2.14208	0.194392	23.6043	0.533806	2010
Ross et al., 2011 (ALS=532, Controls=4877)	4	26	1060	2733	1.41035	0.493148	4.03346	0.521292	2011
Corrado et al., 2011 (ALS=232, Controls=395)	1	4	463	1099	0.425647	0.0477158	3.79696	0.44426	2011
Daoud et al., 2011 (ALS=556, Controls=471)	6	1	1106	839	5.08273	0.612986	42.1448	0.131936	2011
Van Damme et al., 2011 (ALS=1845, Controls=2002)	18	18	3672	1361	1.08509	0.56545	2.08229	0.806009	2011
Lee et al., 2011 (ALS=1294, Controls=679)	5	2	2583	786	1.31182	0.25484	6.75279	0.745433	2011
Gispert et al., 2012 (ALS=559, Controls=1369)	1	5	1117	1959	0.489803	0.0572861	4.18788	0.514462	2012
Gellera et al., 2012 (ALS=658, Controls=551)	4	3	1312	1012	1.11651	0.250418	4.97809	0.885099	2012
Lahut et al., 2012 (ALS=236, Controls=420)	0	1	472	941	0.592671	0.0241904	14.5206	0.748559	2012
Van Langenhove et al., 2012 (ALS=72, Controls=810)	1	3	143	3986	3.75	0.392574	35.8213	0.250996	2012
Conforti et al., 2012 (ALS=405, Controls=296)	4	1	806	1617	2.92346	0.327582	26.0899	0.336735	2012
Liu et al., 2013 (ALS=1067, Controls=506)	6	0	2128	591	6.16815	0.347802	109.39	0.214927	2013
Lattante et al., 2014 (ALS=1144, Controls=682)	7	3	2281	1356	1.39103	0.360298	5.37042	0.632035	2014
Soong et al.., 2014 (ALS=130, Controls=500)	0	1	260	1798	1.27842	0.0522276	31.2928	0.880332	2014
Lu et al., 2015 (ALS=394, Controls=900)	6	2	782	999	6.85279	1.38613	33.8791	0.018253	2015
Kim et al., 2018 (ALS=464, Controls=703)	2	3	926	1403	1.01006	0.169094	6.03341	0.991244	2018
Tavares de Andrade., 2018 (ALS=459, Controls=468)	1	1	917	935	1.01961	0.0638675	16.2775	0.989039	2018
Glass et al., 2022 (ALS=2181, Controls=2921)	11	16	4351	5826	0.920765	0.427744	1.98204	0.832856	2022
Project MinE (ALS=6620, Controls=2542)	30	7	11614	4775	1.76007	0.773626	4.00433	0.177654	2025
Meta-Analysis (Random Effects)	109	98	37821	43744	1.35951	0.993857	1.8597	0.0546794	2026
30 Repeats (Studies = 20)
Elden et al., 2010 (ALS=915, Controls=980)	4	0	1826	9750	9.639	0.519294	178.916	0.128431	2010
Ross et al., 2011 (ALS=532, Controls=4877)	4	4	1060	2737	9.16729	2.29598	36.6028	0.00170883	2011
Corrado et al., 2011 (ALS=232, Controls=395)	0	1	464	1101	0.567025	0.0231452	13.8913	0.728101	2011
Soraru et al., 2011 (ALS=247, Controls=256)	2	0	492	840	5.18182	0.249387	107.669	0.287862	2011
Daoud et al., 2011 (ALS=556, Controls=471)	3	1	1109	1363	2.54137	0.264783	24.3919	0.418896	2011
Van Damme et al., 2011 (ALS=1845, Controls=2002)	10	6	3680	789	1.80849	0.657929	4.97111	0.250771	2011
Lee et al., 2011 (ALS=1294, Controls=679)	0	2	2588	1960	0.104983	0.00504343	2.18529	0.145596	2011
Gispert et al., 2012 (ALS=559, Controls=1369)	3	1	1115	512	7.34705	0.765026	70.5585	0.0840008	2012
Gellera et al., 2012 (ALS=658, Controls=551)	3	1	1313	1005	2.51216	0.261674	24.1175	0.424736	2012
Lahut et al., 2012 (ALS=236, Controls=420)	0	0	472	941	1.77801	0.0353349	89.4677	0.773449	2012
Van Langenhove et al., 2012 (ALS=72, Controls=810)	2	1	142	3998	22.5	2.05253	246.647	0.0108154	2012
Conforti et al., 2012 (ALS=405, Controls=296)	6	1	804	1619	4.38519	0.529323	36.3291	0.170595	2012
Liu et al., 2013 (ALS=1067, Controls=506)	3	7	2131	591	0.20324	0.0526639	0.784343	0.0207475	2013
Lattante et al., 2014 (ALS=1144, Controls=682)	8	1	2280	1356	4.76923	0.597126	38.0917	0.140587	2014
Soong et al.., 2014 (ALS=130, Controls=500)	0	1	260	1799	1.27842	0.0522276	31.2928	0.880332	2014
Lu et al., 2015 (ALS=394, Controls=900)	2	1	786	999	4.56853	0.414846	50.3113	0.214543	2015
Kim et al., 2018 (ALS=464, Controls=703)	1	0	927	1406	4.5436	0.185282	111.421	0.353786	2018
Tavares de Andrade., 2018 (ALS=459, Controls=468)	4	1	914	935	4.07843	0.456694	36.4218	0.208249	2018
Glass et al., 2022 (ALS=2181, Controls=2921)	5	11	4357	5831	0.60877	0.211669	1.75085	0.357141	2022
Project MinE (ALS=6620, Controls=2542)	30	2	11614	4780	6.16025	1.47275	25.7672	0.0127653	2025
Meta-Analysis (Random Effects)	90	42	38334	44312	2.48196	1.31291	4.69199	0.00514396	2026
31 Repeats (Studies = 20)
Elden et al., 2010 (ALS=915, Controls=980)	7	2	1823	9748	3.74863	0.779726	18.022	0.0990614	2010
Ross et al., 2011 (ALS=532, Controls=4877)	3	6	1061	2737	4.58365	1.14799	18.3014	0.031132	2011
Corrado et al., 2011 (ALS=232, Controls=395)	3	0	461	1101	11.9075	0.616402	230.027	0.101063	2011
Soraru et al., 2011 (ALS=247, Controls=256)	1	2	493	840	0.518219	0.0471381	5.6971	0.590961	2011
Daoud et al., 2011 (ALS=556, Controls=471)	5	1	1107	1364	4.23561	0.495697	36.1923	0.187225	2011
Van Damme et al., 2011 (ALS=1845, Controls=2002)	8	8	3682	790	1.08509	0.407664	2.88824	0.870121	2011
Lee et al., 2011 (ALS=1294, Controls=679)	6	0	2582	1958	6.82387	0.38469	121.046	0.190571	2011
Gispert et al., 2012 (ALS=559, Controls=1369)	0	1	1118	510	0.815907	0.0332611	20.0145	0.900825	2012
Gellera et al., 2012 (ALS=658, Controls=551)	7	1	1309	1012	5.8617	0.722268	47.5718	0.0978369	2012
Lahut et al., 2012 (ALS=236, Controls=420)	1	0	471	941	5.33404	0.217714	130.685	0.30498	2012
Van Langenhove et al., 2012 (ALS=72, Controls=810)	0	1	144	3996	3.72644	0.152483	91.068	0.419849	2012
Conforti et al., 2012 (ALS=405, Controls=296)	2	1	808	1619	1.46173	0.132849	16.0833	0.756363	2012
Liu et al., 2013 (ALS=1067, Controls=506)	6	0	2128	591	6.16815	0.347802	109.39	0.214927	2013
Lattante et al., 2014 (ALS=1144, Controls=682)	10	0	2278	1358	12.5229	0.734376	213.547	0.0806978	2014
Soong et al.., 2014 (ALS=130, Controls=500)	0	0	260	1800	3.83525	0.0762759	192.841	0.501251	2014
Lu et al., 2015 (ALS=394, Controls=900)	1	0	787	1000	6.84791	0.279255	167.925	0.238568	2015
Kim et al., 2018 (ALS=464, Controls=703)	4	0	924	1406	13.6308	0.734703	252.889	0.0795831	2018
Tavares de Andrade., 2018 (ALS=459, Controls=468)	5	0	913	936	11.2155	0.621022	202.547	0.101563	2018
Glass et al., 2022 (ALS=2181, Controls=2921)	17	4	4345	5838	5.692	1.91661	16.9042	0.00173962	2022
Project MinE (ALS=6620, Controls=2542)	47	7	11597	4775	2.75745	1.24727	6.09613	0.0122147	2025
Meta-Analysis (Random Effects)	133	34	38291	44320	3.29143	2.12416	5.10016	9.73658e-08	2026
32 Repeats (Studies = 19)
Elden et al., 2010 (ALS=915, Controls=980)	8	0	1822	9749	18.207	1.05158	315.233	0.0460895	2010
Ross et al., 2011 (ALS=532, Controls=4877)	4	5	1060	2738	7.33383	1.97233	27.2699	0.00294245	2011
Corrado et al., 2011 (ALS=232, Controls=395)	1	0	463	1102	5.10323	0.208307	125.022	0.317926	2011
Soraru et al., 2011 (ALS=247, Controls=256)	4	0	490	840	9.32727	0.503464	172.799	0.133811	2011
Daoud et al., 2011 (ALS=556, Controls=471)	6	1	1106	1364	5.08273	0.612986	42.1448	0.131936	2011
Van Damme et al., 2011 (ALS=1845, Controls=2002)	10	0	3680	790	22.7865	1.33567	388.737	0.0307742	2011
Lee et al., 2011 (ALS=1294, Controls=679)	3	0	2585	1960	3.67439	0.189925	71.0868	0.389239	2011
Gispert et al., 2012 (ALS=559, Controls=1369)	3	0	1115	512	17.134	0.885717	331.455	0.060148	2012
Gellera et al., 2012 (ALS=658, Controls=551)	6	0	1310	1012	10.8876	0.614004	193.061	0.103626	2012
Lahut et al., 2012 (ALS=236, Controls=420)	3	0	469	941	12.4461	0.644234	240.449	0.0951253	2012
Van Langenhove et al., 2012 (ALS=72, Controls=810)	0	0	144	4004	11.1793	0.222628	561.371	0.226983	2012
Conforti et al., 2012 (ALS=405, Controls=296)	4	0	806	1620	6.58076	0.354969	122.001	0.205958	2012
Liu et al., 2013 (ALS=1067, Controls=506)	5	0	2129	592	5.2192	0.288863	94.3009	0.263133	2013
Lattante et al., 2014 (ALS=1144, Controls=682)	5	0	2283	1358	6.55963	0.362982	118.542	0.202756	2014
Soong et al.., 2014 (ALS=130, Controls=500)	1	0	259	1000	11.5057	0.470048	281.635	0.134318	2014
Kim et al., 2018 (ALS=464, Controls=703)	0	0	928	1406	1.51453	0.0300763	76.2663	0.835542	2018
Tavares de Andrade., 2018 (ALS=459, Controls=468)	4	0	914	936	9.17628	0.494723	170.204	0.136836	2018
Glass et al., 2022 (ALS=2181, Controls=2921)	12	2	4350	5840	8.03576	1.79938	35.8866	0.00634487	2022
Project MinE (ALS=6620, Controls=2542)	38	0	11606	4782	31.6265	1.94332	514.705	0.015232	2025
Meta-Analysis (Random Effects)	117	8	37519	42546	8.50921	4.77928	15.1501	3.46783e-13	2026
33 Repeats (Studies = 17)
Elden et al., 2010 (ALS=915, Controls=980)	2	0	1828	9753	5.355	0.257246	111.473	0.27863	2010
Ross et al., 2011 (ALS=532, Controls=4877)	0	1	1064	2738	3.05321	0.12445	74.906	0.49419	2011
Corrado et al., 2011 (ALS=232, Controls=395)	2	0	462	1102	8.50538	0.409197	176.789	0.166727	2011
Daoud et al., 2011 (ALS=556, Controls=471)	1	0	1111	1364	2.54178	0.103661	62.3245	0.567681	2011
Van Damme et al., 2011 (ALS=1845, Controls=2002)	4	0	3686	790	9.76565	0.525932	181.331	0.126291	2011
Lee et al., 2011 (ALS=1294, Controls=679)	4	0	2584	1960	4.72422	0.254525	87.6858	0.297483	2011
Gispert et al., 2012 (ALS=559, Controls=1369)	0	0	1118	1012	2.44772	0.0485954	123.29	0.654406	2012
Gellera et al., 2012 (ALS=658, Controls=551)	2	0	1314	942	4.18755	0.201241	87.1369	0.355097	2012
Van Langenhove et al., 2012 (ALS=72, Controls=810)	1	0	143	4004	33.5379	1.37235	819.612	0.0312321	2012
Conforti et al., 2012 (ALS=405, Controls=296)	2	0	808	1620	3.65598	0.175835	76.0154	0.402419	2012
Liu et al., 2013 (ALS=1067, Controls=506)	3	0	2131	592	3.32131	0.171712	64.242	0.42707	2013
Lattante et al., 2014 (ALS=1144, Controls=682)	3	0	2285	1358	4.17431	0.215772	80.756	0.344453	2014
Soong et al.., 2014 (ALS=130, Controls=500)	1	0	259	1000	11.5057	0.470048	281.635	0.134318	2014
Kim et al., 2018 (ALS=464, Controls=703)	2	0	926	1406	7.57266	0.363948	157.564	0.191103	2018
Tavares de Andrade., 2018 (ALS=459, Controls=468)	6	0	912	936	13.2546	0.747734	234.957	0.0781002	2018
Glass et al., 2022 (ALS=2181, Controls=2921)	5	1	4357	5841	6.69647	0.7826	57.2997	0.0825307	2022
Project MinE (ALS=6620, Controls=2542)	16	1	11628	4781	6.57094	0.871635	49.5359	0.0677451	2025
Meta-Analysis (Random Effects)	54	3	36616	41199	6.13115	3.04646	12.3393	3.74053e-07	2026
>=34 Repeats (Studies = 13)
Ross et al., 2011 (ALS=532, Controls=4877)	1	0	1063	9754	27.4789	1.12005	674.154	0.0424133	2011
Corrado et al., 2011 (ALS=232, Controls=395)	1	0	463	2737	5.10323	0.208307	125.022	0.317926	2011
Daoud et al., 2011 (ALS=556, Controls=471)	4	0	1108	1102	7.62534	0.411054	141.455	0.17277	2011
Van Damme et al., 2011 (ALS=1845, Controls=2002)	6	0	3684	1364	14.1059	0.794891	250.32	0.0712989	2011
Lee et al., 2011 (ALS=1294, Controls=679)	1	0	2587	790	1.57474	0.0641903	38.6321	0.780912	2011
Gispert et al., 2012 (ALS=559, Controls=1369)	1	1	1117	1012	2.44902	0.153309	39.1215	0.526378	2012
Gellera et al., 2012 (ALS=658, Controls=551)	0	0	1316	942	0.837509	0.0166307	42.1764	0.929336	2012
Conforti et al., 2012 (ALS=405, Controls=296)	4	0	806	4004	6.58076	0.354969	122.001	0.205958	2012
Liu et al., 2013 (ALS=1067, Controls=506)	3	0	2131	592	3.32131	0.171712	64.242	0.42707	2013
Lattante et al., 2014 (ALS=1144, Controls=682)	5	0	2283	1358	6.55963	0.362982	118.542	0.202756	2014
Tavares de Andrade., 2018 (ALS=459, Controls=468)	1	2	917	934	0.509804	0.0463052	5.61277	0.581981	2018
Glass et al., 2022 (ALS=2181, Controls=2921)	5	1	4357	5841	6.69647	0.7826	57.2997	0.0825307	2022
Project MinE (ALS=6620, Controls=2542)	10	1	11634	4781	4.10684	0.525851	32.0739	0.17795	2025
Meta-Analysis (Random Effects)	42	5	33466	35211	4.09392	1.90331	8.80581	0.00030984	2026
